# Alcohol consumption and heavy episodic drinking within different types of drinking occasion in Great Britain: An event-level latent class analysis

**DOI:** 10.1101/2023.08.31.23294881

**Authors:** John Holmes, Alessandro Sasso, Mónica Hernández Alava, Rita Borges Neves, Abigail K Stevely, Alan Warde, Petra S Meier

**Affiliations:** School of Health and Related Research, University of Sheffield, Sheffield, UK; European Commission, Joint Research Center (JRC), Ispra, Italy; Management School, University of Sheffield, Sheffield, UK; School of Social Sciences, University of Manchester, Manchester UK; MRC/CSO Social and Public Health Sciences Unit, University of Glasgow, Glasgow, UK

## Abstract

**Aims:** To update a previous typology of British alcohol drinking occasions using a more recent and expanded dataset and revised modelling procedure. To estimate the average consumption level, prevalence of heavy drinking, and distribution of total alcohol consumption and heavy drinking within and across occasion types.

**Design:** Cross-sectional latent class analysis of event-level diary data.

**Setting:** Great Britain, 2019.

**Cases:** 43,089 drinking occasions reported by 17,821 adult drinkers.

**Measurements:** The latent class indicators are characteristics of off-trade only (e.g. home), on-trade only (e.g. bar) and mixed trade (e.g. home and bar) drinking occasions. These describe companions, venue(s) and location, purpose, motivation, accompanying activities, timings, weekday, consumption volume in units (1 UK unit = 8g ethanol) and predominant beverage consumed.

**Findings:** Three latent class models identified four off-trade only occasion types (i.e. latent classes), eight on-trade only occasion types and three mixed-trade occasion types. Mean consumption per occasion varied between 4.4 units in *Family meals* to 17.7 units in *Big nights out with pre-loading*. Mean consumption exceeded ten units in all mixed-trade occasion types and in *Off-trade get togethers, Big nights out* and *Male friends at the pub*. Three off-trade occasion types accounted for 50.8% of all alcohol consumed and 51.8% of heavy drinking occasions: *Quiet drink at home alone, Evening at home with partner* and *Off-trade get togethers*. For thirteen out of fifteen occasion types, more than 25% of occasions involved heavy drinking. Conversely, 41.7% of *Big nights out* and 16.4% of *Big nights out with preloading* were not heavy drinking occasions.

**Conclusions:** Alcohol consumption varies substantially across and within fifteen types of drinking occasion in Great Britain. Heavy drinking is common in most occasion types. However, moderate drinking is also common in types often characterised as heavy drinking practices. Mixed-trade drinking occasions are particularly likely to involve heavy drinking.
