## Appendix A2 for "Alcohol consumption and heavy episodic drinking within different types of drinking occasion in Great Britain: An event-level latent class analysis"

### Sheet: Table A2.1 - Descriptives
Occasion characteristic	Occasions (with characteristic)		Units consumed (in occasions with characteristic)			% of total consumption (consumed in occasions with characteristic)			Heavy drinking occasions (>6/8 units for women/men) (with characteristic)
	N	% Total	Mean	SD	Median	Total	Off-trade	On-trade	N	% in row that are HDO	% of all HDO
Totals
Total	43089	100	8.18756	8.41619	5.3	100	100	100	17699	0.410754	100
Off-trade	29677.7	68.88	7.19846	7.61705	4.2	58.1539	84.1003	0	10560.7	0.355845	59.67
On-trade	8956.15	20.79	8.10804	8.00963	5.4	21.4301	0	69.4616	3724.37	0.415845	21.04
Mixed	4455.1	10.34	14.9363	10.8429	12	20.416	15.8997	30.5384	3413.94	0.766299	19.29
Mixed-trade
Pre-load	2184.8	4.86661	14.5745	10.5157	12	9.67663	7.24321	15.1307	1530.06	0.700321	8.95016
Post-load	1418.01	3.15861	14.1328	10.2764	11.3	5.5953	4.46986	8.11774	1006.63	0.70989	5.88836
Mixed	254.107	0.56602	20.6348	12.2217	18.3	1.70921	1.44409	2.30342	219.906	0.865407	1.28635
Sex composition of the participants
Mixed group	16629.8	37.0436	10.5541	10.0597	7	52.0632	47.1802	63.0075	8188.01	0.492369	47.8963
Mixed pair	14064.5	31.3292	6.74291	6.80754	4.1	22.8285	26.2201	15.2269	4481.75	0.318657	26.2163
Male group	2740.92	6.10551	11.7672	9.54622	9.1	8.39641	5.30897	15.3163	1509.9	0.550874	8.83227
Male pair	3389.41	7.55004	8.95893	8.95607	5.7	7.96484	7.52475	8.95122	1317.22	0.388628	7.70515
Male alone	5186.85	11.5539	7.82306	7.81267	5.1	10.5965	11.8131	7.86962	1777.5	0.342693	10.3976
Female group	1356.19	3.02096	9.4767	9.34818	5.7	4.79571	4.03321	6.50471	644.375	0.475137	3.76931
Female pair	1809.44	4.0306	7.22843	7.68192	4.1	3.94881	3.97519	3.88971	688.173	0.380323	4.02551
Female alone	3058.96	6.81395	5.76606	6.60427	3.8	3.94391	4.91265	1.77268	855.421	0.279644	5.00384
Companionship while drinking
With partner	19517.5	43.4752	7.83122	7.98444	5.1	39.2232	42.9417	30.8888	7239.33	0.370914	42.3469
With friends	12068.6	26.8827	11.6675	10.1898	8.4	42.6785	34.8079	60.3188	6691.1	0.554423	39.14
With family	9023.85	20.1006	9.23814	9.6448	5.6	23.8969	24.1251	23.3856	3785.49	0.419498	22.1434
With other	1787.48	3.98161	11.4652	10.5373	8	6.38074	4.3853	10.8531	944.35	0.528312	5.52403
Child present (on-trade only)	1701.09	3.78916	12.4954	11.8689	8	6.72057	2.48085	16.2231	895.979	0.52671	5.24108
Venue
Off-trade venue
Own home	29513.2	65.7404	7.73191	8.06606	4.7	59.033	76.2684	20.4031	10545.7	0.357322	61.6877
Other home	4506.49	10.0382	11.831	10.7377	8	16.3808	20.3723	7.43472	2439.22	0.541268	14.2684
Other off-trade location	2514.3	5.60057	11.1905	10.708	7.5	8.98627	10.5797	5.41484	1290.45	0.513247	7.54859
On-trade venue
Traditional or local pub	5073.7	11.3016	11.8893	9.97561	9	16.8615	5.50081	42.3242	2917.28	0.574981	17.0648
Modern bar or pub	2566.45	5.71675	13.1077	11.0382	9.4	10.5839	3.54774	26.354	1543.3	0.601337	9.02763
Pub restaurant	2562.09	5.70703	9.5762	9.23905	6.1	7.01257	2.49979	17.1271	1163.04	0.453942	6.80327
Restaurant	1596.36	3.55587	9.5989	9.89185	5.7	4.59322	1.7306	11.0092	698.411	0.437503	4.0854
Family pub	1157.42	2.57814	11.3125	10.7658	7.7	3.96817	1.74073	8.96055	595.838	0.514798	3.48539
Club or late night venue	1151.49	2.56494	15.2958	12.0793	11.7	6.23558	2.19021	15.3025	767.795	0.666783	4.49127
Social or Working men's club	594.602	1.32447	11.7215	8.63494	9.1	1.63768	0.441488	4.31872	366.254	0.615965	2.14242
Student bar or pub	172.153	0.38347	11.7126	11.1071	7.8	0.768412	0.309856	1.79618	90.3098	0.52459	0.52827
Other on-trade venue	1673.33	3.72733	10.4437	10.5084	6.7	5.14936	1.88159	12.4734	781.325	0.466928	4.57041
Multiple venues (dummy)	2181.94	4.86025	17.5392	11.82	14.9	12.4848	3.35806	32.9405	1714.33	0.785693	10.0281
Venue location
On-trade
City or large town centre	4474.16	9.96617	11.5352	10.3877	8	15.8408	5.50264	39.0117	2383.05	0.532625	13.9398
Residential area or large town	1423.41	3.17064	11.5878	10.026	8.7	4.66392	1.37525	12.0348	804.563	0.565236	4.70634
Small town	5155.98	11.4849	11.2379	10.0441	8	16.8414	6.10348	40.9085	2751.37	0.533628	16.0943
Village or rural	2958.24	6.58947	10.5399	10.0946	6.9	8.82519	3.61464	20.5037	1430.43	0.48354	8.36738
Edge of town, retail park or entertainment complex	902.451	2.0102	12.3184	11.664	8.1	3.44412	1.01332	8.8923	475.394	0.526781	2.78085
Other	784.582	1.74765	12.2686	12.0534	7.3	3.091	1.02336	7.72521	393.817	0.501945	2.30365
Reason for choosing on-trade venue
Convenient to where I work, live or was going	4903.5	10.9225	10.1526	9.24724	7.1	13.8076	4.77597	34.0503	2436.17	0.496822	14.2505
Quality or range of the drinks, food or service	4203.31	9.36285	10.2946	10.1968	6.5	12.6777	4.27349	31.5142	1933.19	0.45992	11.3083
My regular or local place	3903.59	8.69522	11.5256	9.3704	9.1	12.3056	4.18452	30.5075	2268.37	0.581099	13.269
Friendly atmosphere or staff	3607.57	8.03584	10.6796	9.69942	7.4	10.9475	3.89281	26.7592	1854.53	0.514065	10.8481
Cheap or has special offers on food	3061.13	6.81864	11.9602	10.2931	8.7	11.078	3.95342	27.0465	1741.86	0.569026	10.1891
I feel at home, safe or comfortable	3007.3	6.69874	11.7383	10.3001	8.5	10.1983	3.67597	24.8168	1687.25	0.56105	9.86964
I know people or it’s a good place to meet up	3000.76	6.68416	11.8225	9.84933	9.1	10.1985	3.25468	25.7617	1763.08	0.587545	10.3132
Can watch sport or has the right music	1411.39	3.14385	13.9804	10.6723	11.3	5.98067	2.07086	14.7438	948.617	0.672117	5.54899
Lively atmosphere	1190.06	2.65084	13.59	11.1629	10.1	5.17092	1.88402	12.5379	743.512	0.624771	4.34922
Quiet	935.934	2.08479	10.8913	10.5823	7.3	3.05672	1.13734	7.35865	465.416	0.497275	2.72248
Open till late	775.424	1.72725	15.5713	11.9233	12.2	4.05148	1.41434	9.96214	535.978	0.691207	3.13524
Other	3989.14	8.88578	10.8472	10.3843	6.9	13.0028	4.5187	32.0183	1972.73	0.494526	11.5396
Purpose of occasion
Off-trade
Quiet drink	11146.2	24.828	7.85191	7.82761	5.3	23.0071	30.653	5.87027	4216.18	0.378263	24.6628
Regular drink	11031.9	24.5735	7.68396	7.97191	4.7	20.5877	27.5585	4.96425	3906.24	0.354085	22.8498
Sociable occasion	5486.27	12.2206	11.6508	10.7335	7.7	18.8941	23.6768	8.17469	2915.85	0.53148	17.0564
Rounding off the evening	2839.75	6.32553	6.84662	7.38732	4	5.05208	6.24224	2.38456	854.225	0.300809	4.99684
Big night in, party or special occasion	1805.41	4.02153	13.2581	11.4497	9.4	7.67715	9.55515	3.46796	1095.6	0.606846	6.4088
Drink before going out	1290.19	2.8739	13.3131	10.3709	11.3	5.71971	5.41973	6.39204	833.866	0.64631	4.87775
Other (off-trade)	4285.79	9.54656	7.59467	8.65656	4	8.73763	11.0711	3.50766	1393.11	0.325054	8.1491
On-trade
Sociable get together	2870.34	6.39366	11.1074	9.36465	8.3	8.77637	2.95135	21.832	1597.2	0.55645	9.34292
Quiet drink	1578.1	3.51521	10.3085	9.61455	6.8	4.56868	1.82393	10.7205	762.372	0.483093	4.45954
Big night out, party or special occasion	1247.48	2.77876	12.8744	11.0357	9.5	5.2444	1.9973	12.5222	742.705	0.595363	4.3445
Family occasion	908.089	2.02276	10.1916	10.7982	5.5	2.65276	1.149	6.02316	391.625	0.431262	2.29083
Part of another occasion	672.312	1.49757	8.9969	9.63849	5.5	1.81062	0.669209	4.36888	268.723	0.3997	1.57191
Live event	533.39	1.18812	11.9765	9.67599	9.1	1.83606	0.567257	4.67982	315.91	0.592268	1.84793
Going clubbing	392.054	0.8733	14.87	11.4755	12	2.20507	0.850979	5.24	260.56	0.664604	1.52416
Other (on-trade)	6662.57	14.8408	10.4476	9.78215	6.9	19.9658	7.76061	47.3212	3265.64	0.490148	19.1026
Motivation for the occasion
To wind down or chill out	14118.8	31.4495	7.97802	7.83141	5.5	28.2865	32.8102	18.1478	5423.81	0.384155	31.7269
To have time for myself, partner or family	9390.66	20.9176	9.02933	9.03792	5.7	23.3075	23.6236	22.599	3988.18	0.424696	23.3291
To be sociable, bond or feel part of a group	5295.53	11.7957	10.9639	9.95806	7.5	16.9023	13.0651	25.5028	2716.85	0.513046	15.8924
To get in the mood or have a laugh	4612.32	10.2739	13.0968	10.689	9.8	18.5276	16.1963	23.753	2901.05	0.628978	16.9698
To treat or reward myself	4132.98	9.20618	8.09198	8.71693	4.7	9.59956	9.6602	9.46365	1537.08	0.371905	8.99121
To refresh, recharge or invigorate	4112.72	9.16104	9.06904	9.96366	4.8	10.8125	10.1382	12.3239	1565.81	0.380723	9.15927
To have a break	2983.91	6.64663	9.44419	9.76853	5.8	8.49229	7.64658	10.3878	1265.57	0.42413	7.40299
To be up for it, get drunk or let go	1756.39	3.91235	11.7575	10.6583	8.2	6.43519	6.20502	6.95106	947.684	0.539563	5.54353
Other	4788.73	10.6669	6.50167	7.04966	3.9	7.30811	7.42479	7.0466	1362.95	0.284617	7.97268
General activities while drinking
Wacthing TV (off- and on-trade)	19277.3	42.9401	8.16018	8.24756	5.4	40.1717	47.7497	23.187	7406.53	0.384209	43.3249
Off-trade
Playing games, listening to music, gardening or doing hobbies	7833.12	17.4482	11.4474	10.582	7.8	27.0276	34.3251	10.6717	4129.4	0.527172	24.1552
Online gaming, gambling, browsing or social media	7682.52	17.1128	10.9282	10.3116	7.5	25.3387	32.4698	9.35572	3829.04	0.498409	22.3982
Online shopping, cooking, working or housework	4936.48	10.996	10.0553	9.79861	6.3	13.6069	17.7357	4.35302	2294.87	0.464881	13.424
Getting ready to go out	1078.2	2.40169	14.4425	11.4764	11.4	5.47261	5.85114	4.62419	716.327	0.664372	4.1902
On-trade
Dance or listen to a band, act or DJ	1993.87	4.44133	15.0553	11.6326	11.6	9.89911	3.23604	24.8331	1376.84	0.690537	8.05391
Drink outside	1647.7	3.67024	13.3078	11.0224	9.7	6.82999	2.39744	16.7647	1029.94	0.625074	6.02467
Pool, darts or bowling	1380.63	3.07534	15.485	11.7345	12.3	6.67932	2.14176	16.8494	933.963	0.676477	5.46327
Karaoke or juke box	742.717	1.6544	16.7654	12.1212	13.2	4.05785	1.17596	10.517	543.586	0.731889	3.17974
Pub quiz	501.077	1.11615	13.2069	11.5056	9.1	2.06669	0.552809	5.45978	297.094	0.59291	1.73787
Playing a games, fruit or quiz machine	477.394	1.06339	16.7357	12.2512	13.5	2.5863	0.836072	6.5091	336.243	0.70433	1.96687
Other on-trade activity	1874.14	4.17463	12.6812	11.0018	9.1	7.54092	2.50544	18.827	1073.12	0.572597	6.27731
Food eaten
No food	17806.5	39.6638	7.27155	7.33583	4.5	34.428	29.6247	45.1939	6013.01	0.337687	35.1735
Snack	6879.69	15.3245	8.69134	8.80916	5.5	16.8811	18.2636	13.7824	2829.29	0.411252	16.5501
Meal	20207.4	45.0117	8.82323	9.072	5.5	48.6909	52.1117	41.0237	8253.01	0.408416	48.2764
Duration of the occasion
<1 hour	11641.5	25.9313	3.43003	3.90647	2.3	9.6987	11.5709	5.50253	956.27	0.0821432	5.59376
1-4 hours	26888	59.8928	8.321	7.56399	5.8	59.64	59.9173	59.0183	11225.6	0.417493	65.6646
4-7 hours	5418.13	12.0688	15.8086	10.647	13.7	24.9153	23.0864	29.0146	4173.14	0.770218	24.411
>7 hours	945.905	2.107	19.2935	12.7852	16.5	5.74599	5.4254	6.46453	740.332	0.78267	4.33061
Start time of the drinking occasion
Morning (Before 12:00)	1412.5	3.14633	9.31391	9.77481	5.5	3.76288	3.26345	4.88224	566.86	0.401317	3.31588
Lunchtime (12:00-14:00)	3717.64	8.28101	8.11537	9.11573	4.5	7.9136	6.53565	11.002	1272.52	0.342292	7.44367
Afternoon (14:00-17:00)	9360.16	20.8497	9.56814	9.62223	5.8	24.5751	23.2556	27.5326	4077.96	0.435672	23.8543
Evening (17:00-22:00)	26922.3	59.9692	7.87913	7.86925	5.3	56.7549	60.1688	49.1034	10241.5	0.380411	59.9085
Night-time (After 22:00)	3480.94	7.75377	6.48077	6.99229	4	6.99348	6.77649	7.47983	936.434	0.269017	5.47772
Day of the week
Monday to Friday (17:00)	17175.4	38.2581	7.43531	7.94928	4.4	34.8216	34.6008	35.3164	5699	0.331812	33.3367
Friday (17:00) - Saturday (after midnight)	20744.5	46.2082	8.86463	8.73804	5.7	50.4875	50.1492	51.2459	8812.85	0.424829	51.5513
Sunday	6973.62	15.5337	8.02624	8.39442	5	14.6909	15.25	13.4377	2583.45	0.37046	15.112
Volume of alcohol consumed (1 UK unit = 8g ethanol)
0.0-2.0 units	7554.37	16.8273	1.37649	0.414117	1.4	2.49161	2.90523	1.56455	0	0	0
2.0.3.5 units	8249.39	18.3754	2.54558	0.397332	2.7	5.103	5.38514	4.47063	0	0	0
3.5-5.0 units	6203.99	13.8194	4.1206	0.391385	4	6.09717	6.34691	5.53743	0	0	0
5.0-12.0 units	13745	30.6168	8.02577	2.03044	7.9	28.0864	28.7994	26.4883	7954.49	0.57872	46.5303
12.0-20.0 units	5069.5	11.2923	15.6455	2.33977	15.3	21.9581	21.316	23.397	5069.5	1	29.6543
>20 units	4071.32	9.06883	29.7146	7.13443	28.3	36.2637	35.2472	38.5421	4071.32	1	23.8154
Predominant beverage type (>50% of units consumed)
Beer	15701.5	34.975	7.99101	7.93379	5.3	33.1119	28.676	43.0541	5807.1	0.369843	33.9689
Wine	12976	28.9039	7.92059	7.62391	5.5	24.4172	28.8496	14.4828	5216.95	0.402047	30.5169
Spirit	10583.9	23.5755	9.19899	10.0328	4.9	29.6285	30.2734	28.1829	4223.41	0.399043	24.7051
Cider	4593.82	10.2327	7.56685	7.80512	4.5	10.2174	9.76468	11.2322	1547.69	0.336907	9.05331
RTD	1038.35	2.31292	6.9328	8.59303	3.6	2.62501	2.43633	3.04791	300.155	0.289068	1.75577

### Sheet: Table A2.2 - LCA results
	Off-trade				On-trade								Mixed
	Quiet drink at home alone	Family time at home	Evening at home with partner	Off-trade get together	Meeting friends at the pub	Male friends at the pub	Quiet drink at the pub	Big night out	Extended occasion (on-trade)	Family meal	Meal with friends	Going out with partner	Big night out with pre-loading	Quiet drink at home and with friends in the local	Mixed-trade extended occasion
% of all occasions	19.6	9.31	23.49	16.48	3.75	2.68	2.87	1.26	2.99	2.34	2.25	2.64	2.34	4.06	3.94
% of off-trade occasions	28.46	13.51	34.1	23.93
% of on-trade occasions					18.03	12.88	13.81	6.08	14.38	11.24	10.84	12.72
% of mixed occasions													22.63	39.24	38.13
Item response probabilities (i.e. probability that an occasion in a given class has this characteristic)
Mixed-trade
Pre-load													0.821533	0.468086	0.505651
Post-load													0.130471	0.494912	0.36844
Mixed													0.0479964	0.0370022	0.125909
Sex composition of the participants
Mixed group	0.000115932	1	0.000939786	0.677844	1	0.0530892	0.0500483	0.642386	0.856133	0.753013	0.443093	0.00411606	0.722406	0.363847	0.834763
Mixed pair	0.000307469	0.0180742	1	0.0713944	0.00684592	0.0161895	0.064266	0.0418841	0.0915982	0.13591	0.0624809	1	0.0894794	0.398597	0.223751
Male group	0.0128376	7.61985e-24	7.61985e-24	0.0928742	0.00177004	0.767345	0.0947412	0.115126	0.070269	0.00823607	0.0780511	0.00135555	0.176981	0.162189	0.0485151
Male pair	0.174367	0.00308641	0.000297145	0.0688324	7.61985e-24	0.18261	0.274012	0.0264958	0.0826437	0.0112986	0.0384069	0.000667173	0.0671164	0.193088	0.0718626
Male alone	0.41658	0.000248247	0.00629303	0.0199091	0.00217329	0.0336331	0.454876	0.0158984	0.0361041	0.00437074	7.61985e-24	0.00220925	0.0395447	0.240239	0.0592708
Female group	0.00702812	0.000877521	7.61985e-24	0.0716168	7.61985e-24	0.00408504	0.0146595	0.159342	0.0252831	0.0448672	0.256864	7.61985e-24	0.172776	0.0304186	0.0683367
Female pair	0.0922141	0.00112498	0.000311552	0.05489	7.61985e-24	0.00995657	0.0365518	0.0711706	0.0203235	0.05782	0.157064	0.000627474	0.0874449	0.0491457	0.0535219
Female alone	0.30263	0.00114275	0.0035574	0.0135072	0.00101992	3.33248e-09	0.0529187	0.00203502	0.0127856	0.00471707	0.00198313	0.00229475	0.0355083	0.0489447	0.0267978
Companionship while drinking
With partner	0.0398018	0.662719	0.925252	0.250281	0.350894	0.00431094	0.0397184	0.118165	0.316956	0.370878	0.154296	0.998648	0.220814	0.501167	0.431633
With friends	0.0149046	0.0483171	0.00487175	0.606123	0.683456	0.9568	0.167451	0.855629	0.456136	0.0730425	0.834909	0.00184055	0.957244	0.395901	0.527292
With family	0.0560515	0.441873	0.0841359	0.342921	0.118822	0.0399113	0.0900389	0.0737074	0.341365	0.820788	0.0513053	0.000776741	0.137229	0.160076	0.592097
With other	0.00308207	0.00701519	0.00219119	0.0660075	0.102373	0.0361431	0.121259	0.0966953	0.174193	0.00980888	0.128098	0.00509855	0.0752578	0.0666606	0.124246
Child present (on-trade only)					0.0407256	0.00274082	0.019517	0.00484349	0.399267	0.3556	0.0261496	0.0165985	0.0125176	0.0327015	0.334962
Location
Off-trade venue
Own home	0.985859	1	0.974024	0.442987									0.507157	0.881032	0.577181
Other home	0.00197025	7.61985e-24	0.011776	0.450318									0.411071	0.0536921	0.287847
Other off-trade location	0.0138478	0.000617365	0.0166778	0.190305									0.171905	0.089866	0.252674
On-trade venue
Traditional or local pub					0.496841	0.540669	0.424075	0.169214	0.428981	0.161048	0.154705	0.323608	0.33528	0.410236	0.281864
Modern bar or pub					0.148271	0.164252	0.166893	0.326299	0.342677	0.0878352	0.146957	0.123556	0.302747	0.132373	0.21013
Pub restaurant					0.121869	0.142109	0.158001	0.0776453	0.165665	0.337906	0.274279	0.27961	0.118577	0.177378	0.167884
Restaurant					0.00378625	0.00348087	0.0346206	0.0587741	0.159614	0.224218	0.322531	0.149657	0.0637755	0.0559546	0.212574
Family pub					0.0607797	0.0601226	0.0765943	0.0222286	0.111868	0.145463	0.0578422	0.0879848	0.0419657	0.0997948	0.119802
Club or late night venue					0.0224409	0.00321632	0.0224676	0.5823	0.198324	0.027016	0.00289768	0.00372409	0.23142	0.00985107	0.134251
Social or Working men's club					0.0900442	0.111365	0.0473833	0.0204343	0.0288073	0.00431082	0.00147834	0.0217366	0.0273615	0.0472138	0.0178947
Student bar or pub					0.0131329	0.00802526	0.0121143	0.0374186	0.0300673	0.00105214	0.00611699	7.61985e-24	0.0376974	0.00774441	0.0105043
Other on-trade venue					0.0793543	0.077287	0.116976	0.0492156	0.233477	0.0701184	0.184898	0.108584	0.0657937	0.123452	0.149339
Multiple venues (dummy)					0.0241892	0.0724961	0.0295904	0.30759	0.47458	0.0306106	0.0722239	0.0512372	0.168513	0.028521	0.169577
Venue location
On-trade
City or large town centre					0.237123	0.257619	0.322175	0.639293	0.409553	0.240073	0.371012	0.281693	0.444672	0.239825	0.344186
Residential area or large town					0.129959	0.157104	0.0852037	0.0594083	0.166241	0.0770306	0.0527336	0.0644563	0.0780089	0.110092	0.0846034
Small town					0.363395	0.41717	0.388029	0.339915	0.402232	0.351153	0.305096	0.356171	0.389584	0.393955	0.338639
Village or rural					0.240719	0.188092	0.160217	0.0319636	0.220469	0.271542	0.202309	0.236486	0.12104	0.218419	0.280499
Edge of town, retail park or entertainment complex					0.023224	0.00656839	0.0241685	0.0205035	0.227116	0.0720487	0.0696854	0.0624935	0.0207948	0.03233	0.107717
Other					0.0352109	0.0193274	0.050998	0.0341612	0.195457	0.0173677	0.0556623	0.0322664	0.0363269	0.0371023	0.0864792
Reason for choosing on-trade venue
Convenient to where I work, live or was going					0.362212	0.428353	0.404744	0.247173	0.280597	0.361221	0.371303	0.42525	0.301249	0.388593	0.262283
Quality or range of the drinks, food or service					0.132851	0.163976	0.207228	0.20085	0.418428	0.518698	0.449541	0.463442	0.190633	0.215947	0.395948
My regular or local place					0.3974	0.532914	0.341737	0.148464	0.200608	0.124256	0.116487	0.25504	0.265597	0.3804	0.152735
Friendly atmosphere or staff					0.268673	0.276378	0.214967	0.24405	0.250372	0.270116	0.256965	0.301879	0.282232	0.227825	0.251492
Cheap or has special offers on food					0.180313	0.250108	0.255203	0.350715	0.222111	0.150757	0.198275	0.242804	0.322945	0.215051	0.183984
I feel at home, safe or comfortable					0.232791	0.231519	0.209472	0.18631	0.248308	0.184652	0.145017	0.234127	0.205372	0.225258	0.21984
I know people or it’s a good place to meet up					0.30043	0.375938	0.134286	0.324503	0.20395	0.104002	0.266826	0.0860678	0.332079	0.163986	0.158098
Can watch sport or has the right music					0.064364	0.132032	0.0792313	0.341518	0.191776	0.01865	0.0189452	0.0437713	0.20108	0.0672484	0.0942301
Lively atmosphere					0.036359	0.0438706	0.0192449	0.343409	0.157434	0.0329702	0.0939813	0.0308215	0.225299	0.0292957	0.115803
Quiet					0.0535734	0.0460086	0.0998452	0.01658	0.101081	0.0448863	0.0483035	0.101435	0.0322416	0.0786165	0.0826081
Open till late					0.0158763	0.0241455	0.0295018	0.312867	0.121753	0.00613243	0.0262697	0.0119881	0.156057	0.0250496	0.0598608
Other					0.214138	0.138331	0.157743	0.348792	0.436614	0.466586	0.429018	0.248184	0.291425	0.173542	0.371834
Purpose of occasion
Off-trade
Quiet drink	0.444518	0.372111	0.335168	0.1559									0.0961786	0.327019	0.188643
Regular drink	0.297438	0.378745	0.497977	0.0930812									0.0320978	0.296641	0.179573
Sociable occasion	0.0039206	0.0848851	0.0115073	0.516938									0.383659	0.0912346	0.324678
Rounding off the evening	0.12349	0.0676326	0.081878	0.0363027									0.0281623	0.109073	0.0551764
Big night in, party or special occasion	0.00812101	0.0387004	0.015754	0.130233									0.100533	0.012532	0.187074
Drink before going out	0.00861058	0.00911136	0.00551294	0.0538315									0.415303	0.0835599	0.0853711
Other (off-trade)	0.140988	0.10426	0.0910125	0.135584									0.0611327	0.160051	0.147339
On-trade
Sociable get together					0.361266	0.381627	0.0255991	0.249564	0.114299	0.139645	0.377358	0.0278024	0.380669	0.135564	0.130954
Quiet drink					0.0912092	0.0896105	0.334541	0.0192443	0.0858271	0.0515197	0.0423342	0.127416	0.0455291	0.186396	0.0778591
Big night out, party or special occasion					0.038426	0.0171585	0.0077577	0.27024	0.170721	0.159727	0.114134	0.034038	0.177026	0.00973364	0.151556
Family occasion					0.00659621	0.00190373	0.00222023	0.00595976	0.103023	0.368919	7.61985e-24	0.00952646	0.0052036	0.00787272	0.175251
Part of another occasion					0.027348	0.0409989	0.0500611	0.00550881	0.0680349	0.0628407	0.0940667	0.0578687	0.0262995	0.0316635	0.0601377
Live event					0.0293565	0.0747305	0.0328733	0.0663781	0.0586346	0.00766673	0.0156986	0.0168552	0.0434856	0.0292077	0.0411949
Going clubbing					0.000633374	0.00571513	0.0065673	0.250128	0.0583154	0.00324355	7.61985e-24	0.00220194	0.126149	0.000683176	0.0220246
Other (on-trade)					0.481594	0.433287	0.570121	0.202329	0.518929	0.234882	0.399621	0.741616	0.273701	0.640608	0.475466
Motivation for the occasion
To wind down or chill out					0.155248	0.151686	0.208518	0.0722468	0.108982	0.083053	0.0700663	0.152215	0.191469	0.41754	0.208653
To have time for myself, partner or family					0.076182	0.0317419	0.203314	0.0902011	0.236378	0.395002	0.105475	0.445369	0.135218	0.353244	0.386411
To be sociable, bond or feel part of a group					0.292596	0.326355	0.0613719	0.254972	0.241768	0.164542	0.419028	0.0278575	0.378136	0.162904	0.320033
To get in the mood or have a laugh					0.198886	0.333708	0.0582014	0.418612	0.123979	0.0454247	0.163847	0.0355169	0.521739	0.137399	0.207535
To treat or reward myself					0.0477005	0.0141713	0.0931527	0.0649063	0.0933256	0.0601305	0.0654664	0.0720443	0.110269	0.122121	0.158851
To refresh, recharge or invigorate					0.0771835	0.0301322	0.105757	0.0431388	0.162494	0.0721104	0.0325687	0.0658968	0.115007	0.156356	0.256086
To have a break					0.0765972	0.0589303	0.159638	0.0474391	0.10484	0.0744657	0.0654297	0.11881	0.0814213	0.143959	0.167697
To be up for it, get drunk or let go					0.0218324	0.0137708	0.0503484	0.0707241	0.100857	0.0228958	0.0106296	0.0207097	0.102683	0.07417	0.108523
Other					0.0958636	0.0953572	0.109435	0.0217985	0.0348201	0.110183	0.11563	0.10303	0.0664901	0.17042	0.0884548
General activities while drinking
Wacthing TV (off- and on-trade)	0.615079	0.587276	0.649661	0.232304	0.112825	0.260754	0.169683	0.03219	0.233723	0.0449973	0.0220392	0.0505747	0.203217	0.507118	0.300865
Off-trade
Playing games, listening to music, gardening or doing hobbies	0.1629	0.144953	0.133625	0.401611									0.475387	0.174937	0.384877
Online gaming, gambling, browsing or social media	0.255611	0.178682	0.150118	0.261733									0.295961	0.212292	0.327897
Online shopping, cooking, working or housework	0.111711	0.166604	0.14668	0.14772									0.0619658	0.100845	0.222757
Getting ready to go out	0.00437515	0.00246517	0.00354952	0.0648243									0.275746	0.0421527	0.0999707
On-trade
Dance or listen to a band, act or DJ					0.0948342	0.0378792	0.0503282	0.651618	0.371526	0.0301654	0.0817523	0.040536	0.320006	0.0294667	0.184766
Drink outside					0.117494	0.0825338	0.0727556	0.211819	0.189036	0.087804	0.0735693	0.107292	0.175456	0.089874	0.135175
Pool, darts or bowling					0.101118	0.1382	0.0393519	0.0616311	0.316306	0.023999	0.011088	0.0121556	0.108309	0.0637591	0.155032
Karaoke or juke box					0.0543174	0.0300427	0.0144412	0.0660839	0.216837	0.0106984	0.00781332	0.0140871	0.0554946	0.0238396	0.0876531
Pub quiz					0.0741722	0.0307065	0.00997168	0.00838629	0.104261	0.0071601	0.00730244	0.0183674	0.0277243	0.0200259	0.0475947
Playing a games, fruit or quiz machine					0.0185021	0.0184989	0.0295118	0.0219401	0.140213	0.00996926	0.00185028	0.00997672	0.0280433	0.0239688	0.0571612
Other on-trade activity					0.115224	0.114828	0.129944	0.124533	0.280783	0.0941751	0.0936307	0.0764166	0.12341	0.100965	0.205371
Food eaten
No food	0.504727	0.318801	0.348554	0.271312	0.775473	0.846421	0.804402	0.794244	0.299275	0.171939	0.168603	0.421279	0.402879	0.407107	0.0749887
Snack	0.19115	0.144016	0.140175	0.201776	0.0984586	0.0926449	0.0672117	0.0960425	0.220851	0.089693	0.0844973	0.0550887	0.228153	0.153801	0.0885451
Meal	0.304123	0.537183	0.511271	0.526912	0.126068	0.0609339	0.128387	0.109714	0.479874	0.738368	0.7469	0.523633	0.368968	0.439092	0.836466
Duration of the occasion
<1 hour	0.427719	0.310296	0.366349	0.172671	0.101742	0.0603512	0.347488	0.0315165	0.0698685	0.117512	0.0688437	0.178006	0.0482962	0.0699791	0.0358243
1-4 hours	0.50728	0.625178	0.578585	0.600599	0.767208	0.763081	0.594207	0.608862	0.501117	0.833563	0.822661	0.771949	0.550511	0.639355	0.511716
4-7 hours	0.0573764	0.0586508	0.05027	0.189652	0.121683	0.163573	0.0468786	0.319358	0.353341	0.0416311	0.0990587	0.0386806	0.345748	0.254065	0.333713
>7 hours	0.00762533	0.0058746	0.00479646	0.0370787	0.00936728	0.0129949	0.0114274	0.0402635	0.0756736	0.0072939	0.00943703	0.0113648	0.0554448	0.0366004	0.118746
Start time of the drinking occasion
Morning (Before 12:00)	0.0307859	0.0183695	0.0099143	0.0328699	0.0392953	0.0411829	0.0782702	0.0166086	0.0663582	0.0352164	0.0315326	0.0332472	0.0139297	0.0625514	0.0954859
Lunchtime (12:00-14:00)	0.0553684	0.0440035	0.0417918	0.0972041	0.0897635	0.138554	0.195614	0.00112056	0.0959242	0.273699	0.195196	0.191981	0.0418429	0.0957503	0.130152
Afternoon (14:00-17:00)	0.166585	0.172303	0.166022	0.238289	0.231365	0.246375	0.244638	0.0476777	0.303389	0.324496	0.215903	0.294583	0.191576	0.251945	0.362802
Evening (17:00-22:00)	0.614214	0.714019	0.725625	0.553562	0.561608	0.517533	0.389133	0.511971	0.43253	0.348483	0.538401	0.439072	0.701302	0.562848	0.386833
Night-time (After 22:00)	0.133046	0.0513051	0.0566468	0.0780746	0.0779679	0.0563544	0.0923453	0.422622	0.101799	0.018106	0.0189676	0.0411172	0.0513494	0.0269043	0.0247268
Day of the week
Monday to Friday (17:00)	0.461575	0.334927	0.39178	0.334622	0.375629	0.390112	0.502308	0.209134	0.450485	0.371902	0.451621	0.349355	0.226008	0.354728	0.289467
Friday (17:00) - Saturday (after midnight)	0.397237	0.474628	0.436393	0.497952	0.482994	0.483702	0.379403	0.732423	0.399793	0.382585	0.453886	0.481046	0.712994	0.536744	0.545175
Sunday	0.141188	0.190446	0.171827	0.167426	0.141377	0.126186	0.118289	0.0584432	0.149722	0.245513	0.0944929	0.169598	0.0609988	0.108529	0.165358
Volume of alcohol consumed (1 UK unit = 8g ethanol)
0.0-2.0 units	0.254395	0.198715	0.194511	0.142902	0.109485	0.0266193	0.160703	0.0852851	0.077916	0.260277	0.20679	0.179548	0.00935469	0.0291271	0.0301672
2.0.3.5 units	0.20869	0.194064	0.223265	0.137109	0.185227	0.0830568	0.284389	0.0795381	0.0630477	0.329331	0.269437	0.335415	0.0286936	0.0632472	0.0983606
3.5-5.0 units	0.143867	0.14692	0.166472	0.11597	0.140832	0.144734	0.162735	0.132609	0.0818465	0.145149	0.166682	0.146009	0.0605267	0.113756	0.0699135
5.0-12.0 units	0.270561	0.303226	0.311857	0.313585	0.406532	0.458926	0.310035	0.371008	0.261031	0.219227	0.279891	0.265688	0.247774	0.395207	0.252114
12.0-20.0 units	0.0772746	0.10578	0.0678816	0.13834	0.116	0.191782	0.0688403	0.169209	0.219239	0.0314042	0.0497604	0.0564264	0.298804	0.256342	0.200652
>20 units	0.0452133	0.0512952	0.0360124	0.152094	0.0419239	0.0948813	0.0132983	0.16235	0.29692	0.0146115	0.0274405	0.0169146	0.354847	0.14232	0.348793
Predominant beverage type (most units consumed)
Beer	0.319724	0.313394	0.238473	0.307243	0.599089	0.86481	0.731697	0.228649	0.299884	0.402916	0.277055	0.444611	0.349808	0.535293	0.348689
Wine	0.287145	0.346473	0.449135	0.265722	0.0835593	0.00560704	0.0424703	0.0576403	0.133454	0.297897	0.377698	0.252998	0.112346	0.175332	0.201484
Spirit	0.28599	0.230064	0.228694	0.25349	0.163559	0.0463167	0.10279	0.565165	0.329902	0.148035	0.214914	0.143973	0.388695	0.15208	0.266923
Cider	0.0926453	0.0902193	0.0750431	0.129621	0.135725	0.0832275	0.104932	0.0746177	0.146111	0.125474	0.108125	0.140327	0.11867	0.126421	0.130493
RTD	0.0144958	0.0198496	0.00865384	0.0439238	0.0180675	3.92623e-05	0.0181112	0.0739282	0.0906489	0.0256785	0.0222076	0.0180925	0.0304823	0.0108742	0.0524112

### Sheet: Table A2.3 - Beverage types
		% of occasions	Units in occasion										% of total consumption of each beverage
			Beer		Cider		Wine		Spirits		RTDs		Beer	Cider	Wine	Spirits	RTDs
			Mean	SD	Mean	SD	Mean	SD	Mean	SD	Mean	SD
Off-trade	Quiet drink at home alone	19.6	1.8	3.9	0.6	2.7	1.9	4.3	1.7	4.7	0.1	0.5	11.5925	16.0613	14.659	18.4782	1.87883
	Family time at home	9.31	1.8	3.9	0.5	2	2.9	5.5	1.6	4.4	0.1	0.6	4.66109	3.51098	11.7499	6.73065	0.609973
	Evening at home with partner	23.49	1.4	3.5	0.4	1.9	2.8	4.6	1.2	3.4	0	0.5	8.39226	6.33617	22.1918	11.0408	0.50348
	Off-trade get together	16.48	2.7	5.7	1.2	3.6	3.2	6.7	2.6	6.3	0.5	2.3	17.9599	23.9382	22.4336	25.6614	41.4341
On-trade	Meeting friends at the pub	3.75	4.6	5.4	1	3.1	0.6	2.5	1	3.5	0.1	0.8	6.02098	4.20791	0.834946	1.5228	0.697832
	Male friends at the pub	2.68	8.6	6.6	0.9	3.7	0.1	1.1	0.6	2.6	0	0.2	9.28055	4.2067	0.303631	1.56893	0.425623
	Quiet drink at the pub	2.87	4.2	4.5	0.6	2.2	0.3	1.5	0.4	1.8	0	0.4	3.5342	1.52565	0.322734	0.576132	0.207653
	Big night out	1.26	2.5	5.1	0.8	2.7	0.8	3	6.2	8.1	0.6	1.9	1.28282	1.03192	0.147976	4.24884	2.83477
	Extended occasion (on-trade)	2.99	3.9	7.1	2.2	5.2	3.6	7.8	4.3	8	1.3	3.8	5.40637	9.82671	8.21901	9.4402	26.3056
	Family meal	2.34	1.6	2.9	0.5	1.7	1.6	3.5	0.5	1.9	0.1	0.7	0.611745	0.38651	0.831788	0.238483	0.31126
	Meal with friends	2.25	1.4	3	0.4	1.4	2.3	4.3	1	2.9	0.1	0.5	0.638834	0.283495	1.14583	0.380913	0.112701
	Going out with partner	2.64	2.2	3.5	0.6	1.8	1.6	-3.5	0.7	2.3	0	0.4	1.27454	0.678472	1.33492	0.481318	0.347801
Mixed	Big night out with pre-drinking	2.34	6.8	9.3	2.2	5.9	2.6	6.2	5.4	8.8	0.5	2.1	8.23037	8.03098	2.19766	6.89492	4.50253
	Quiet drink at home and with friends…	4.06	6.6	7.7	1.4	4	2.5	5.3	1.5	4.2	0.1	0.5	12.0731	9.08518	5.45399	3.48618	1.04562
	Extended occasion (mixed trade)	3.94	5	8.1	2	4.6	4.7	8.3	3.5	7.3	0.8	3.1	9.04073	10.8898	8.17317	9.2503	18.7822
